# SARS-CoV-2 Omicron BA.5: Evolving tropism and evasion of potent humoral responses and resistance to clinical immunotherapeutics relative to viral variants of concern

**DOI:** 10.1101/2022.07.07.22277128

**Authors:** Anupriya Aggarwal, Anouschka Akerman, Vanessa Milogiannakis, Mariana Ruiz Silva, Gregory Walker, Andrea Kidinger, Thomas Angelovich, Emily Waring, Supavadee Amatayakul-Chantler, Nathan Roth, Germano Coppola, Malinna Yeang, Tyra Jean, Charles Foster, Alexandra Carey Hoppe, C. Mee Ling Munier, David Darley, Melissa Churchill, Damian Starck, Daniel Christ, Gail Matthews, William Rawlinson, Anthony D. Kelleher, Stuart Turville

## Abstract

Genetically distinct viral variants of severe acute respiratory syndrome coronavirus 2 (SARS-CoV-2) have been recorded since January 2020. Over this time global vaccine programs have been introduced, contributing to lower COVID-19 hospitalisation and mortality rates, particularly in developed countries. In late 2021, the Omicron BA.1 variant emerged, with substantially different genetic differences and clinical effects from other variants of concern (VOC). This variant demonstrated higher numbers of polymorphisms in the gene encoding the Spike (S) protein, and it has displaced the previously dominant Delta variant. Shortly after dominating global spread in early 2022, BA.1 was supplanted by the genetically distinct Omicron lineage BA.2. A sub-lineage of BA.2, designated BA.5 has now started to dominate globally, with the potential to supplant BA.2. To address the relative threat of BA.5, we determined infectivity to particle ratios in primary nasopharyngeal samples and expanded low passage isolates in a well characterised, genetically engineered ACE2/TMPRSS2 cell line. We then assessed the impact of BA.5 infection on humoral neutralisation *in vitro*, in vaccinated and convalescent cohorts, using concentrated human IgG pooled from thousands of plasma donors, and licensed monoclonal antibody therapies. The infectivity of virus in primary swabs and expanded isolates revealed that whilst BA.1 and BA.2 are attenuated through ACE2/TMPRSS2, BA.5 infectivity is equivalent to that of an early 2020 circulating clade and has greater sensitivity to the TMPRSS2 inhibitor Nafamostat. As with BA.1, we observed BA.5 to significantly reduce neutralisation titres across all donors. Concentrated pooled human IgG from convalescent and vaccinated donors had greater breadth of neutralisation, although the potency was still reduced 7-fold with BA.5. Of all therapeutic antibodies tested, we observed a 14.3-fold reduction using Evusheld and 16.8-fold reduction using Sotrovimab when neutralising a Clade A versus BA.5 isolate. These results have implications for ongoing tracking and management of Omicron waves globally.
