## Supplementary Tables for "SARS-CoV-2 Omicron BA.5: Evolving tropism and evasion of potent humoral responses and resistance to clinical immunotherapeutics relative to viral variants of concern"

### Sheet: Table S1
		Supplementary Table S1: ID50s for ADAPT participants and polyclonal IgG samples.
					IC50 values						Fold change relative to Ancestral
			NOTES	Vaccine	Ancestral	BETA	DELTA	Omicron BA.1	Omicron BA.2	Omicron BA.5	Ancestral	BETA	DELTA	Omicron BA.1	Omicron BA.2	Omicron BA.5
			1st wave + Vaccinated	ChAdOx1	1461.68	538.27	1266.99	129.957	212.767	235.869	1	2.71552	1.15366	11.2475	6.86988	6.19703	Donor median age = 59
			1st wave + Vaccinated	ChAdOx1	4632.25	1053.02	3360.78	293.654	430.763	516.73	1	4.399	1.37833	15.7745	10.7536	8.96454	IQR = 49-73
			1st wave + Vaccinated	ChAdOx1	2249.77	550.069	1733.89	124.538	304.208	415.048	1	4.08997	1.29752	18.0649	7.39549	5.4205	Female:Male ratio = 0.2:1
			1st wave + Vaccinated	ChAdOx1	1055.86	20	623.34	124.498	194.394	170.153	1	52.7932	1.69388	8.48094	5.43156	6.20536
			1st wave + Vaccinated	ChAdOx1	679.483	85.0243	331.728	34.655	53.5326	87.6556	1	7.99163	2.04831	19.607	12.6929	7.75173
			1st wave + Vaccinated	BNT162b2	5101.66	1120.19	2675.93	210.974	379.283	648.496	1	4.55427	1.9065	24.1814	13.4508	7.8669
			1st wave + Vaccinated	BNT162b2	1817.5	311.997	1560.56	144.733	162.521	211.584	1	5.82537	1.16465	12.5576	11.1832	8.58998
			1st wave + Vaccinated	BNT162b2	1058.17	276.479	821.927	93.3699	134.479	201.702	1	3.82732	1.28743	11.3331	7.8687	5.2462
			1st wave + Vaccinated	ChAdOx1	1428.55	286.965	855.788	72.374	166.204	112.371	1	4.97813	1.66928	19.7384	8.59513	12.7127
			1st wave + Vaccinated	ChAdOx1	508.359	132.686	272.45	45.2054	75.4465	94.5864	1	3.83128	1.86588	11.2455	6.738	5.37455
			2nd wave + Vaccinated	BNT162b2	3474.24	627.185	2156.37	254.076	492.445	421.836	1	5.53942	1.61115	13.674	7.05508	8.236
			2nd wave + Vaccinated	BNT162b2	2287.03	342.361	1114.5	125.247	148.052	232.038	1	6.68017	2.05207	18.2602	15.4475	9.85628
			2nd wave + Vaccinated	BNT162b2	937.206	285.778	584.12	114.869	146.816	156.684	1	3.27949	1.60447	8.15889	6.38355	5.98152
			2nd wave + Vaccinated	ChAdOx1	765.217	20	441.626	87.3988	155.199	232.641	1	38.2609	1.73273	8.75546	4.93057	3.28926
			2nd wave + Vaccinated	ChAdOx1	1800.84	599.546	822.79	153.439	256.016	165.415	1	3.00367	2.1887	11.7365	7.03409	10.8868
			2nd wave + Vaccinated	BNT162b2	1043.31	317.358	531.318	90.9076	172.526	167.911	1	3.2875	1.96363	11.4766	6.04729	6.21347
			2nd wave + Vaccinated	BNT162b2	1221.72	239.463	822.412	118.639	215.021	242.269	1	5.10192	1.48553	10.2978	5.68186	5.04282
			Omicron wave donors	3rd BNT162b2	10576.5	27.3933	5640.47	64.0556	26.4017	65.0613	1	386.098	1.87511	165.114	400.6	162.562	Donor median age = 39
			Omicron wave donors	3rd BNT162b2	791.722	256.104	573.286	140.819	192.256	138.634	1	3.09141	1.38102	5.62228	4.11806	5.71086	IQR = 35-49
			Omicron wave donors	NA	947.095	320.851	661.075	159.389	201.566	109.163	1	2.95183	1.43266	5.94204	4.69869	8.67599	Female:Male ratio = 1.5:1
			Omicron wave donors	NA	137.231	20	20	6	1.14232	12.8327	1	6.86157	6.86157	22.8719	120.134	10.6938
			Omicron wave donors	NA	671.14	181.593	546.882	110.344	117.897	61.5098	1	3.69586	1.22721	6.08227	5.69257	10.9111
			Omicron wave donors	3rd BNT162b2	1358.3	377.781	1084.13	193.341	202.203	107.509	1	3.59545	1.25289	7.0254	6.7175	12.6342
			Omicron wave donors	3rd Moderna dose	925.223	282.683	659.669	94.4046	254.257	211.829	1	3.27301	1.40256	9.80062	3.63893	4.36779
			Omicron wave donors	3rd BNT162b2	837.47	155.781	594.137	79.5013	111.521	19.4117	1	5.37596	1.40956	10.534	7.50955	43.1426
			Omicron wave donors	NA	376.349	147.086	411.94	80.288	93.868	72.3354	1	2.5587	0.913603	4.68749	4.00935	5.20284
			Omicron wave donors	3rd BNT162b2	3601.74	1269.67	2621.92	435.187	934.771	700.744	1	2.83675	1.3737	8.27631	3.85307	5.13989
			Omicron wave donors	3rd Moderna dose	2160.51	690.298	1507.15	147.588	415.341	344.918	1	3.12983	1.43351	14.6388	5.20177	6.26385
			Omicron wave donors	3rd Moderna dose	1877.84	566.113	1811.62	204.422	274.335	61.0491	1	3.31708	1.03655	9.18613	6.84507	30.7596					< indicates limit of detection (1/20)
			Omicron wave donors	3rd Moderna dose	612.054	203.564	536.203	127.925	152.854	132.215	1	3.00669	1.14146	4.78449	4.00416	4.62924
			Omicron wave donors	NA	621.682	130.347	609.631	94.7572	112.006	89.1631	1	4.76944	1.01977	6.56079	5.55043	6.97241
		P100416188	Privigen Batch# P100416188; 21/2/2022		2405.24	832.98	2058.89	329.605	321.841	392.069	1	2.88751	1.16822	7.29735	7.47338	6.13473
		P100410124	Privigen Batch# P100410124; 11/2/2022		2727.46	678.215	2644.62	269.108	303.633	332.033	1	4.02153	1.03132	10.1352	8.98277	8.21443
		P100410104	Privigen Batch# P100410104; 8/2/2022		3401.77	945.895	3476.33	379.557	445.774	493.239	1	3.59635	0.978553	8.96246	7.63114	6.8968
		P100410127	Privigen Batch# P100410127; 12/2/2022		2606.1	1032.57	2448.86	314.902	401.582	481.543	1	2.5239	1.06421	8.2759	6.48958	5.41197
		P100410161	Privigen Batch# P100410161; 13/2/2022		2804.91	713.161	2570.74	368.156	351.427	510.606	1	3.93307	1.09109	7.61882	7.9815	5.4933
		P100416189	Privigen Batch# P100416189; 22/2/2022		2305.95	903.071	1948.51	299.859	309.179	376.181	1	2.55345	1.18344	7.69011	7.45829	6.12988
		P100414647	Privigen Batch# P100414647; 16/2/2022		2290.51	1062.4	2375.73	269.062	424.126	430.974	1	2.15598	0.964129	8.51294	5.40055	5.31473
		P100403014	Privigen Batch# P100403014; 7/1/2022		2279.82	920.809	1690.84	226.304	389.06	388.145	1	2.47589	1.34833	10.0742	5.8598	5.87362
		P100414649	Privigen Batch# P100414649; 18/2/2022		2198.79	669.38	1432.87	217.227	253.646	257.099	1	3.28482	1.53453	10.1221	8.66877	8.55234
		P100410120	Privigen Batch# P100410120; 17/11/2021		2973.4	795.351	3090.43	277.963	329.626	345.021	1	3.73848	0.962133	10.6971	9.02053	8.61804
		P100414648	Privigen Batch# P100414648; 21/2/2022		2910.61	871.677	2842.77	284.187	348.701	381.745	1	3.33909	1.02387	10.2419	8.34701	7.62448
		P100375874	Privigen Batch# P100375874; 28/9/2021		2790.33	738.145	1958.19	192.202	266.77	258.74	1	3.7802	1.42496	14.5177	10.4597	10.7843
		P100392583	Privigen Batch# P100392583; 28/9/2021		2177.79	529.12	1749.05	146.864	199.517	268.463	1	4.11588	1.24513	14.8286	10.9153	8.11208

### Sheet: Table S2
	Supplementary Table 2:		Neutralization titres for sera from healthy donors 1 month post third vaccine dose.
				IC50 values						Fold change relative to Ancestral
			Vaccine	Ancestral	BETA	DELTA	Omicron BA.1	Omicron BA.2	Omicron BA.5	Ancestral	BETA	DELTA	Omicron BA.1	Omicron BA.2	Omicron BA.5
		Naïve vaccinated	BNT162b2 x3	758.013	139.278	453.18	68.8154	85.7824	56.5307	1	5.44245	1.67265	11.0152	8.83646	13.4089	Donor median age = 38
			BNT162b2 x3	496.462	111.931	340.428	58.587	69.1994	64.0035	1	4.43543	1.45835	8.47393	7.17438	7.7568	IQR = 30-47
			BNT162b2 x3	3853.56	824.944	2536.83	256.55	334.11	298.642	1	4.6713	1.51905	15.0207	11.5338	12.9036	Female:Male ratio = 1.8:1
			BNT162b2 x3	579.092	129.487	335.27	60.7834	54.559	57.7429	1	4.4722	1.72724	9.52715	10.6141	10.0288
			BNT162b2 x3	305.33	75.2065	205.645	45.1899	40.5865	53.3795	1	4.05989	1.48475	6.7566	7.52294	5.71999
			BNT162b2 x3	654.277	153.026	424.226	78.6245	100.519	82.2712	1	4.27558	1.54228	8.32155	6.509	7.95269
			BNT162b2 x3	422.345	105.751	255.431	40.6894	86.2195	84.7907	1	3.99375	1.65346	10.3797	4.89848	4.98102
			BNT162b2 x3	329.164	83.3977	205.322	40.4	40.5926	49.6611	1	3.94692	1.60316	8.14762	8.10898	6.62821
			BNT162b2 x3	966.994	298.785	646.747	88.5025	123.063	145.644	1	3.23642	1.49516	10.9262	7.85774	6.63943
			BNT162b2 x3	859.774	181.037	332.273	71.9717	68.537	80.4321	1	4.74916	2.58755	11.946	12.5447	10.6894
			BNT162b2 x3	833.187	269.551	591.652	84.9792	35.2898	106.833	1	3.09102	1.40824	9.8046	23.6098	7.79894
			BNT162b2 x3	339.09	20	132.521	28.0817	153.036	31.1754	1	16.9545	2.55877	12.0751	2.21575	10.8768
			BNT162b2 x3	1572.16	287.636	624.342	111.069	112.875	175.459	1	5.46579	2.51811	14.1548	13.9283	8.96029
			BNT162b2 x3	1008.03	227.646	678.02	73.4099	41.0204	104.785	1	4.42806	1.48673	13.7315	24.5739	9.62004
			BNT162b2 x3	338.81	79.439	140.822	28.3735	68.1693	49.5696	1	4.26503	2.40595	11.9411	4.97012	6.83503
			BNT162b2 x3	600.53	134.168	221.866	41.316	66.107	68.436	1	4.47594	2.70672	14.5351	9.08421	8.77506
			BNT162b2 x3	615.389	104.872	253.326	52.1448	85.6823	43.2453	1	5.86799	2.42924	11.8015	7.18222	14.2302
			BNT162b2 x3	565.167	122.481	335.299	54.9154	36.9684	47.7233	1	4.61434	1.68556	10.2916	15.2878	11.8426
			BNT162b2 x3	510.88	86.8514	287.082	38.2785	37.8948	51.6122	1	5.88223	1.77956	13.3464	13.4815	9.89843
			BNT162b2 x3	321.111	20	163.755	30.8528	63.0328	38.6157	1	16.0556	1.96093	10.4079	5.09436	8.31557
			BNT162b2 x3	453.25	110.416	214.21	48.3258	70.7035	63.315	1	4.10492	2.11591	9.37904	6.41057	7.15865
			BNT162b2 x3	614.407	129.779	303.764	61.79	36.7334	75.6388	1	4.73425	2.02264	9.94347	16.7261	8.12291
			BNT162b2 x3	294.293	20	128.746	38.9833	36.7334	43.7703	1	14.7146	2.28583	7.54921	8.01159	6.72356
			BNT162b2 x3	380.995	20	177.65	31.8676	43.3073	39.1096	1	19.0498	2.14464	11.9556	8.79749	9.74175
			BNT162b2 x3	618.012	89.3416	317.906	44.59	53.3686	53.3321	1	6.91741	1.94401	13.8599	11.5801	11.588
			BNT162b2 x3	299.794	20	137.076	33.8706	26.1286	29.9211	1	14.9897	2.18707	8.85117	11.4738	10.0195
			BNT162b2 x3	880.211	238.369	621.028	80.2647	135.831	117.445	1	3.69264	1.41735	10.9663	6.48021	7.49465
			BNT162b2 x3	1286.27	295.316	814.805	135.179	184.335	132.81	1	4.35556	1.57862	9.51524	6.97785	9.68501
			BNT162b2 x3	1239.07	307.098	854.796	79.2227	144.407	105.58	1	4.03478	1.44956	15.6404	8.58045	11.7359
			BNT162b2 x3	1014.64	157.039	627.221	78.5403	104.341	70.6973	1	6.46107	1.61768	12.9187	9.72428	14.3519
			BNT162b2 x3	351.677	20	179.849	52.268	50.9001	44.0724	1	17.5838	1.9554	6.72834	6.90916	7.97953

### Sheet: Table S3
	Supplementary Table 3:	Ct values and viral RNA copy numbers of virus stocks exapnded in VeroE6 TMPRSS2 cells
	#	SAMPLE	ASSAY	S GENE CT	RdRp GENE CT	N GENE CT	VIRAL LOAD N GENE (COPIES/REACTION)	VIRAL LOAD N GENE (COPIES/mL)	Column1
	1	A2.2	SEEGENE ALLPLEX SARS-CoV-2/FluA/FluB/RSV	10.48	10.06	10.62	1.8572e+08	9.28602e+09	10.3867
	2	Beta	SEEGENE ALLPLEX SARS-CoV-2/FluA/FluB/RSV	9.96	11.13	11.49	1.02303e+08	5.11517e+09	10.86
	3	Delta	SEEGENE ALLPLEX SARS-CoV-2/FluA/FluB/RSV	10.07	11.22	13.01	3.60943e+07	1.80471e+09	11.4333
	4	BA.1	SEEGENE ALLPLEX SARS-CoV-2/FluA/FluB/RSV	11.14	11.08	11.62	9.35823e+07	4.67912e+09	11.28
	5	BA.2	SEEGENE ALLPLEX SARS-CoV-2/FluA/FluB/RSV	10.24	10	10.87	1.56474e+08	7.82372e+09	10.37
	6	BA.5	SEEGENE ALLPLEX SARS-CoV-2/FluA/FluB/RSV	10.2	10.01	11.13	1.30933e+08	6.54667e+09	10.4467
